# BNT162b2, mRNA-1273, and Sputnik V vaccines induce comparable immune responses on a par with severe course of COVID-19

**DOI:** 10.1101/2022.02.03.21265607

**Authors:** Anna Kaznadzey, Maria Tutukina, Tatiana Bessonova, Maria Kireeva, Ilya Mazo

## Abstract

Vaccines against the severe acute respiratory syndrome coronavirus 2, which have been in urgent need and development since the beginning of 2020, are aimed to induce a prominent immune system response capable of recognizing and fighting future infection. Here we analyzed the levels of IgG antibodies against the receptor-binding domain (RBD) of the viral spike protein after the administration of three types of popular vaccines, BNT162b2, mRNA-1273, or Sputnik V, using the same ELISA assay to compare their effects. An efficient immune response was observed in the majority of cases. The obtained ranges of signal values were wide, presumably reflecting specific features of the immune system of individuals. At the same time, these ranges were comparable among the three studied vaccines. The anti-RBD IgG levels after vaccination were also similar to those in the patients with moderate/severe course of the COVID-19, and significantly higher than in the individuals with asymptomatic or light symptomatic courses of the disease. No significant correlation was observed between the levels of anti-RBD IgG and sex or age of the vaccinated individuals. The signals measured at different time points for several individuals after full Sputnik V vaccination did not have a significant tendency to lower within many weeks. The rate of neutralization of the interaction of the RBD with the ACE2 receptor after vaccination with Sputnik V was on average slightly higher than in patients with a moderate/severe course of COVID-19. The importance of the second dose administration of the two-dose Sputnik V vaccine was confirmed: while several individuals had not developed detectable levels of the anti-RBD IgG antibodies after the first dose of Sputnik V, after the second dose the antibody signal became positive for all tested individuals and raised on average 5.4 fold. Finally, we showed that people previously infected with SARS-CoV-2 developed high levels of antibodies, efficiently neutralizing interaction of RBD with ACE2 after the first dose of Sputnik V, with almost no change after the second dose.
