## Supplemental Table S1 for "BNT162b2, mRNA-1273, and Sputnik V vaccines induce comparable immune responses on a par with severe course of COVID-19"

### Sheet: Sheet1
Vaccine Type	Internal Sample Identificator	Sex	Age group	N-positive	1st&2nd dose sampling	Different time points samplings after 2nd dose		COVID-19 infected	Internal sample identificator	Sex	Age group
Sputnik V	V3	M	under 40		yes	yes		Light/asympotmatic	S2	M	under 40
	V9	M	under 40						S4	F	under 40
	V2	F	under 40		yes	yes			S5	F	under 40
	V13	M	under 40		yes	yes			S10	F	under 40
	V10	F	under 40						S11	M	under 40
	V12	F	under 40		yes				S12	F	under 40
	V14	F	under 40		yes				S13	M	under 40
	V19	F	under 40		yes				S15	M	under 40
	V27	M	under 40			yes			S20	F	under 40
	V33	M	under 40			yes			S23	F	under 40
	V22	F	under 40		yes	yes			S33	F	under 40
	V23	F	under 40		yes	yes			S1	F	40-60
	V24	F	under 40			yes			S14	F	40-60
	V25	F	under 40			yes			S17	F	40-60
	V26	F	under 40						S27	M	40-60
	V48	F	under 40						S29	F	40-60
	V35	M	under 40						S30	M	40-60
	V4	M	40-60		yes	yes			S21	F	above 60
	V7	F	40-60			yes			S25	F	above 60
	V11	F	40-60		yes	yes			S32	F	above 60
	V17	F	40-60		yes			Moderate/severe	P3	M	under 40
	V11	F	40-60		yes				P7	M	under 40
	V8	M	40-60			yes			P11	F	under 40
	V30	M	40-60						P15	F	under 40
	V18	F	40-60		yes				P18	M	under 40
	V20	F	40-60		yes				P19	M	under 40
	V5	M	above 60		yes	yes			P23	M	under 40
	V28	F	above 60						P28	F	under 40
	V38	F	above 60						P37	M	under 40
	V15	M	above 60		yes	yes			P39	F	under 40
	V54	F	above 60			yes			P4	F	40-60
	PV8**	F	under 40	yes	yes				P20	M	40-60
	PV1	M	40-60	yes	yes				P26	F	40-60
	PV2	F	40-60	yes					P36	F	40-60
	PV4	F	40-60	yes					P38	M	40-60
	PV5	F	40-60	yes					P40	F	40-60
	PV4*	M	40-60	yes	yes				P42	M	40-60
	PV6	F	40-60	yes	yes				P12	F	above 60
	PV7	F	above 60	yes					P24	M	above 60
Moderna	V63	M	under 40						P41	M	above 60
	V64	F	under 40
	V65	M	under 40
	V66	M	under 40
	V67	F	under 40
	V68	F	40-60
	V69	F	40-60
	V70	M	40-60
	V71	M	40-60
	V72	F	40-60
	V73	F	40-60
	V74	F	40-60
	V75	F	above 60
	V76	M	above 60
	V77	F	above 60
	PV9	M	under 40	yes
Pfizer	V78	F	under 40
	V79	M	under 40
	V80	F	under 40
	V81	M	under 40
	V82	M	under 40
	PV10	F	under 40	yes
	V83	M	40-60
	V84	F	40-60
	V85	F	40-60
	V86	M	40-60
	V87	M	40-60
	V88	M	40-60
	V89	F	40-60
	V90	M	40-60
	V91	F	40-60
	PV11	M	40-60	yes
	PV12	M	40-60	yes
	V92	M	above 60
